# HiFi long-read genomes for difficult-to-detect clinically relevant variants

**DOI:** 10.1101/2024.09.17.24313798

**Authors:** Wolfram Höps, Marjan M. Weiss, Ronny Derks, Jordi Corominas Galbany, Amber den Ouden, Simone van den Heuvel, Raoul Timmermans, Jos Smits, Tom Mokveld, Egor Dolzhenko, Xiao Chen, Arthur van den Wijngaard, Michael A. Eberle, Helger G. Yntema, Alexander Hoischen, Christian Gilissen, Lisenka E.L.M. Vissers

## Abstract

Clinical short-read exome and genome sequencing approaches have positively impacted diagnostic testing for rare diseases. Yet, technical limitations associated with short reads challenge their use for detection of disease-associated variation in complex regions of the genome. Long-read sequencing (LRS) technologies may overcome these challenges, potentially qualifying as a first-tier test for all rare diseases. To test this hypothesis, we performed LRS (30x HiFi genomes) for 100 samples with 145 known clinically relevant germline variants that are challenging to detect using short-read sequencing and necessitate a broad range of complementary test modalities in diagnostic laboratories.
