## Supplementary material for "HiFi long-read genomes for difficult-to-detect clinically relevant variants": Table S2

### Sheet: Table S2
Sample-ID*	Gender	# HiFi Reads	HiFi Yield (Gb)	HiFi Read Length (bp)	HiFi QC	Coverage (x-fold)
P13-G4	F	4027791	58.32	14479	33	18.26
P11-H8	F	4697069	81.75	17404	32	25.26
P1-H6	M	4546607	78.79	17329	32	24.79
P1-C1	F	6011300	80.85	13449	31	25.27
P2-E4	F	5603067	88.33	15765	31	27.54
P99-D4	F	5842220	93.73	16043	32	29.29
P2-G4	M	5460634	84.51	15476	32	26.44
P3-A5	F	5374223	85.14	15842	31	26.6
P2-D12	F	5505374	91.05	16537	33	28.56
P3-E11	M	5547709	95.35	17186	30	29.71
P2-A2	M	6730259	99.13	14729	33	31.04
P3-G2	M	6048044	101.12	16719	32	31.94
P3-D10	M	6213828	98.91	15918	31	31.01
P1-D11	F	5468356	85.42	15620	33	26.78
P4-C10	M	5712908	84.28	14753	32	26.39
P1-B3	F	5864182	94.62	16135	33	29.62
P3-F9	F	5650218	99.29	17572	31	31.04
P4-H11	F	6150059	96.14	15632	32	30.04
P4-C4	M	5152838	78.87	15306	32	24.62
P3-E8	F	5369234	92.91	17303	31	29.15
P1-C5	M	5982228	92.81	15514	33	29.01
P3-A6	F	6009163	103.51	17225	31	32.41
P13-D4	F	7321584	98.36	13433	32	30.92
P9-H2	F	6957866	92.54	13300	32	28.94
P10-D1	M	5888252	87.98	14942	31	27.55
P3-F6	F	6615848	103.92	15708	32	32.45
P12-C12	M	5831679	88.64	15199	35	27.28
P9-B2	F	5977794	88.94	14878	33	27.84
P1-B7	F	6761414	97.44	14411	34	30.53
P10-A4	F	5820714	85.4	14672	31	26.72
P10-B4	M	6204707	89.57	14435	32	28.14
P13-B4	M	7234808	101.01	13961	33	31.41
P10-H4	M	6105508	83.76	13718	34	26.23
P10-C5	M	7095821	103.53	14590	33	32.31
P12-B10	M	5808146	90.17	15525	32	28.21
P12-A12	M	6446951	94.26	14621	32	29.26
P11-F11	M	6117501	93.34	15257	32	29.29
P9-B1	M	5346125	85.63	16017	34	26.73
P13-F4	F	6597422	90.81	13764	32	28.52
P13-H4	F	5662714	90.36	15957	32	28.23
P13-E4	F	5710321	87	15235	32	27.25
P10-D11	F	6429116	99.35	15453	32	30.95
P50-A1	F	7254849	97.75	13473	32	30.55
P50-B1	F	6034615	95.15	15768	31	29.66
P50-C1	M	5981323	90.15	15071	33	28.28
P50-D1	M	6784920	98.51	14519	32	30.85
P50-E1	F	6742044	111.63	16557	32	34.99
P50-F1	M	6457076	95.45	14782	32	30.01
P50-G1	F	6012884	83.27	13848	31	26.21
P50-H1	M	5086900	74.9	14724	30	23.52
P50-A2	F	6788706	104.45	15385	30	32.67
P50-B2	M	6524314	103.51	15864	32	32.34
P50-C2	F	6055378	95.98	15850	31	29.81
P50-D2	F	6588953	96.91	14708	31	30.4
P50-E2	M	6572950	96.64	14702	31	30.28
P50-F2	F	6089945	93.98	15432	31	29.41
P50-G2	M	5390000	82.93	15385	32	25.98
P50-H2	M	5704150	84.11	14745	32	26.21
P50-A3	M	7141195	102.3	14325	32	31.91
P50-C3	M	6621928	101.41	15314	33	31.68
P50-D3	F	7765319	105.92	13640	33	33.12
P50-E3	M	7064237	101.67	14392	32	31.79
P50-F3	F	5390000	82.93	15385	32	25.98
P50-B4	F	7023261	99.72	14198	31	31.11
P50-C4	M	7002430	98.78	14106	31	30.86
P50-D4	M	6990493	106.25	15199	32	33.09
P50-E4	M	6908479	103.94	15045	33	32.39
P50-F4	F	7331091	104.53	14258	32	32.66
P50-G4	M	7133218	104.45	14642	33	32.67
P50-H4	F	6428188	97.98	15241	31	30.6
P50-A5	F	6610737	106.67	16135	31	33.37
P50-B5	M	6290009	100.01	15899	31	31.17
P50-C5	M	6077651	94.66	15575	33	29.68
P50-D5	M	6016651	97.75	16247	32	30.52
P50-E5	F	5012297	83.77	16712	32	26.32
P50-F5	M	6776889	92.25	13612	33	28.88
P50-G5	M	2963463	52.75	17800	32	16.58
P50-H5	F	6700346	89.84	13408	33	27.94
P50-A6	F	6687616	100.11	14969	33	31.23
P50-B6	F	7209847	104.15	14445	31	32.47
P50-C6	M	7308705	116.93	15998	31	36.62
P50-D6	M	6282829	94.34	15015	33	29.62
P50-E6	M	6431159	93.42	14526	31	29.22
P50-F6	M	6524521	95.11	14577	33	29.66
P50-G6	M	5974085	90.54	15155	31	28.27
P50-H6	F	6881368	97.86	14221	34	30.64
P50-A7	F	6745994	100.87	14952	32	31.64
P50-B7	M	5882552	100.37	17061	32	31.46
P50-C7	F	5564512	99.33	17851	32	31.14
P50-D7	F	5403066	76.24	14110	34	23.88
P50-E7	M	5705658	99.85	17500	31	31.31
P50-F7	F	5021054	83.04	16539	32	26.02
P50-G7	M	7282350	117.84	16181	31	36.58
P50-H7	M	3106678	47.49	15287	31	14.79
P50-A8	M	6771234	106.47	15723	32	33.29
P50-B8	M	6108395	99.99	16370	32	31.31
P50-C8	F	6691879	113.31	16931	31	35.46
P50-D8	F	6858671	119.71	17454	31	37.56
P50-E8	F	5742471	100.45	17492	33	31.52
P50-G3	M	7226446	91.8	12703	33	28.66
