## Supplementary material for "HiFi long-read genomes for difficult-to-detect clinically relevant variants": Table S5

### Sheet: Table S5
		Long read genome
		Detected (Automated)	Detected (Visually in IGV)	Not detected	total
Short read genome	Detected (Automated)	28	0	1	29
	Detected (Visually in IGV)	21	0	0	21
	Not detected	13	3	4	20
	total	62	3	5	70
